# GenAI Exceeds Clinical Experts in Predicting Acute Kidney Injury following Paediatric Cardiopulmonary Bypass^2^

**DOI:** 10.1101/2024.05.14.24307372

**Authors:** Mansour Sharabiani, Alireza Mahani, Alex Bottle, Yadav Srinivasan, Richard Issitt, Serban Stoica

## Abstract

The emergence of large language models (LLMs) offers new opportunities to leverage, often unused, information in clinical text. This study examines the utility of text embeddings generated by LLMs in predicting postoperative acute kidney injury (AKI) in paediatric cardiopulmonary bypass (CPB) patients using electronic health record (EHR) text, and to explore methods for explaining their output. AKI is a significant complication in paediatric CPB and its prediction can significantly improve patient outcomes by enabling timely interventions. We evaluate various text embedding algorithms such as Doc2Vec, top-performing sentence transformers on Hugging Face, and commercial LLMs from Google and OpenAI. We benchmark the out-of-sample predictive performance of these ‘AI models’ against a ‘baseline model’ as well as an established clinically-defined ‘expert model’. The baseline model includes patient gender, age, height, body mass index and length of operation. The majority of AI models surpass, not only the baseline model, but also the expert model. An ensemble of AI and clinical-expert models improves discriminative performance by nearly 23% compared to the baseline model. Consistency of patient clusters formed from AI-generated embeddings with clinical-expert clusters - measured via the adjusted rand index and adjusted mutual information metrics - illustrates their medical validity. We use text-generating LLMs to explain the output of embedding LLMs, e.g., by summarising the differences between AI and expert clusters, and/or by providing descriptive labels for the AI clusters. Such ‘explainability’ can increase medical practitioners’ trust in the AI applications, and help generate new hypotheses, e.g., by correlating cluster memberships with outcomes of interest.

**Highlights:**

- LLMs outperform clinical experts in predicting risk of AKI after paediatric CPB.
- LLMs generate clinically plausible explanations and hypotheses using embeddings.
- Successful application of LLMs in paediatric CPB suggests potential in other specialised fields.
- Fine-tuning LLMs on domain data and forming ensembles of AI and clinical experts may boost accuracy.
