## Supplementary material for "GenAI Exceeds Clinical Experts in Predicting Acute Kidney Injury following Paediatric Cardiopulmonary Bypass^2^": Cluster mappings - full results

group_size_0	OpenAI 1	Google 1	OpenAI 2	Google 2	OpenAI 3	Google 3	OpenAI 4	Google 4	OpenAI 5	Google 5
39	Cardiac Conduit Issues and Associated Repairs	Valve replacement or repair	Cardiac Conduit Failure and Replacement	Valve Replacement & Repair	Anomalous Pulmonary Venous Connections	Conduit failure	Complex Cardiac Repair with Conduits	Pulmonary Valve/Conduit Procedures	Cardiac Conduit and Valve Procedures	Aortic Arch Anomalies
82	Complex Pulmonary Atresia and Fontan Procedures	Univentricular heart or HLHS procedures	Complex Congenital Heart Disease	Single Ventricle Physiology	Univentricular Hearts and Total Cavopulmonary Connections	Univentricular heart	Hypoplastic Left Heart Syndrome and Cavopulmonary Connections	Univentricular Palliation	Complex Congenital Heart Disease	Complex Single Ventricle Procedures
95	Atrial Septal Defect (ASD) Repairs	ASD closure	Atrial Septal Defect (ASD) Management	Atrial Septal Defects	Atrial Septal Defects (ASD)	Atrial septal defect	Atrial Septal Defect Procedures	Secundum ASD Closure	Atrial Septal Defects and Related Procedures	Atrial Septal Defect (ASD)
165	Ventricular Septal Defect (VSD) Repairs	VSD closure	Ventricular Septal Defect (VSD) Treatment	Ventricular Septal Defects	Ventricular Septal Defects (VSD)	Ventricular septal defect	Ventricular Septal Defect Interventions	VSD Closure	Ventricular Septal Defects and Related Conditions	Perimembranous VSD
174	Complex Outflow Tract Obstructions and Valve Replacements	Complex congenital heart defect repair	Anomalous Pulmonary Venous Connections	Complex Congenital Heart Defects	Coarctation and Arch Abnormalities	Complex congenital heart disease	Pulmonary Venous Anomalies and Associated Procedures	Complex Congenital Heart Defects	Pulmonary Vascular Abnormalities and Repair	Conduit Replacement/Pulmonary Valve Procedures
46	Transposition of Great Arteries and Associated Surgeries	Arterial switch for TGA	Transposition of the Great Arteries (TGA) Management	Transposition of the Great Arteries	Transposition of the Great Arteries (TGA)	Transposition of the great arteries	Transposition of the Great Arteries and Variant Repairs	Arterial Switch for TGA	Transposition of the Great Arteries and Related Defects	Transposition of the Great Arteries (TGA)
130	Aortic Valve Stenosis and Regurgitation Repairs	Aortic valve or arch repair	Aortic Valve and Outflow Pathway Surgery	Aortic Valve Abnormalities	Complex Conduits and Valve Surgeries	Aortic valve disease	Aortic Valve and Outflow Tract Interventions	Aortic Valve/Root Procedures	Aortic Valve and Related Vascular Procedures	Valve Replacement/Repair
65	Atrioventricular Septal Defect (AVSD) and Related Repairs	AVSD repair	Atrioventricular Septal Defect (AVSD)	Atrioventricular Septal Defects	Atrioventricular Septal Defects (AVSD)	Atrioventricular septal defect	Atrioventricular Septal Defect Treatments	AVSD Repair	Atrioventricular Septal Defects	Atrioventricular Septal Defect (AVSD)
55	Heart Transplant and Advanced Cardiac Therapies	Transplant, assist device, or complications	Heart Transplant and Complications	Heart & Lung Transplant / VAD	Heart Transplants and Mechanical Circulatory Support	Cardiomyopathy/Pulmonary Hypertension	Heart and Lung Transplantation	Transplant/VAD	Heart Transplantation and Advanced Therapies	Heart Transplant/VAD
112	Tetralogy of Fallot and Related Repairs	Tetralogy of Fallot repair	Tetralogy of Fallot and Associated Repairs	Tetralogy of Fallot	Tetralogy of Fallot (ToF) and Related Conditions	Tetralogy of Fallot	Tetralogy of Fallot and Related Repairs	Tetralogy of Fallot Repair	Tetralogy of Fallot and Associated Conditions	Tetralogy of Fallot (TOF)
